# Nanopore sequencing panel for saliva-based host pharmacogenomic screening in anti-tubercular therapy

**DOI:** 10.64898/2026.09.02.26362034

**Authors:** Priyanka Yadav, Swarup A. V. Shah, Aishwarya S. Babu, Minal Paradkar, Shruthi Vasanthaiah, Karthick Vasudevan, Prerna R. Arora, Rohan V. Lokhande, Heeral U.B. Pandya, Paolo Denti, Camilla Rodrigues, Jason R. Andrews, Akhilesh Pandey, Jeffrey A Tornheim, Tester F. Ashavaid, Renu Verma, MDR-TB MUKT and RePORT India Study Teams

**Author notes:** Corresponding Author(s): Renu Verma, PhD, Faculty Scientist, Institute of Bioinformatics, Bangalore, Karnataka, India, 560066, Tester Ashavaid, PhD, Consultant Biochemist, PD Hinduja Hospital and Medical Research Centre, Mumbai, Maharashtra, India, 400016, Jeffrey A Tornheim, MD, MPH, Associate Professor, Johns Hopkins University School of Medicine, Baltimore, Maryland, USA, MD 21205. Shared contributions: P.Y and S.S contributed equally to this work.

## Abstract

**Rationale:** Host genotypes can predict subtherapeutic anti-tubercular drug exposures and treatment-associated toxicities. Screening for these variants could enable personalized dosing, but scalable assays for second-line drugs are lacking.

**Objectives:** We developed a nanopore sequencing panel to detect host variants affecting anti-tuberculosis drug troughs and toxicities, and evaluated its performance as a saliva-based screening tool.

**Methods:** We designed a 16-plex panel targeting 23 variants (21 clinically validated, 2 predicted actionable) relevant to linezolid, bedaquiline, clofazimine, moxifloxacin, and ethambutol exposure. We first sequenced 50 Coriell DNA (1000 Genomes Project) to benchmark accuracy against Illumina, then sequenced saliva from 202 individuals treated for drug-resistant tuberculosis in India using MinION Mk1C (R10.4). Plasma trough concentrations and toxicity frequencies were stratified by genotype. Data were analyzed using in-house pipelines.

**Measurements and Main Results:** The panel showed high coverage in saliva (median 3,609X). Several suggestive genotype-phenotype trends reached nominal significance in distinct subsets. Among patients on high-dose moxifloxacin (800mg daily), UGT1A1 rs3755319 A>C was associated with higher troughs in heterozygotes (6/14, p<0.01) and homozygous alternates (4/14, p<0.05). Among patients with linezolid-associated toxicity dose-reduced to 300mg, ABCB1 rs2032582 A>C homozygous alternates (7/98) had significantly lower Cmin versus wild-type (p<0.05) and heterozygotes (p<0.01); neither association held at standard dosing. Linezolid toxicity was more frequent among ABCB1 rs1128503 A>G heterozygotes versus homozygous reference (58.3% vs. 29.1%), and UGT1A1 rs4148323 G>A heterozygotes showed higher moxifloxacin toxicity rates than wild-type (42.9% vs. 14.3%).

**Conclusions:** Portable, saliva-based sequencing reliably detects pharmacogenetic variants and could inform pre-treatment screening for drug exposure or toxicity.

**At a glance summary:** *Scientific knowledge on the subject:* Interindividual variability in anti-tuberculosis plasma drug concentrations may contribute to poor outcomes, relapse, and toxicity, particularly with second-line regimens. Variants in host pharmacogenes partly explain subtherapeutic exposure and adverse effects and can be leveraged to identify individuals at risk, enabling dose optimization. However, pharmacogenes for second-line drugs remain underexplored, often assessed using limited variants in small populations despite substantial ethnic diversity. Scalable assays evaluating multiple variants are needed to enable routine screening for pharmacogenomics-guided treatment in clinical practice.

*What this study adds to the field:* We developed a custom Nanopore sequencing panel targeting pharmacogenes for five second-line anti-tuberculosis drugs, incorporating both validated and predicted pharmacogenomic variants. The panel showed 100% concordance with Illumina whole-genome data (n=50) and was clinically validated on saliva samples from 202 patients receiving guideline-concordant, susceptibility-guided multidrug therapy for rifampin-resistant tuberculosis. The panel generated high-quality data from low DNA input, supporting scalable and noninvasive screening. This allowed for 174 distinct assessments of the impact of genotype on drug concentration and 152 assessments of association between genotype and clinical toxicity, with 3 associations demonstrating significance in subpopulations of people treated for MDR-TB. Specifically, *UGT1A1* and *ABCB1* polymorphisms were associated with moxifloxacin and linezolid trough concentrations at the extremes of the doses prescribed (800mg and 300mg daily, respectively). Carriers of an *ABCB1* variant suggested a higher frequency of high-grade linezolid-associated toxicity. Overall, the panel provides baseline evidence for further validation of these markers in large-scale pharmacokinetic studies, as well as first clinical data on predicted variants that warrant screening in larger cohorts, demonstrating suitability for use on low-cost, portable Nanopore sequencers with shorter turnaround times.
