## Supplementary Table 1 for "Nanopore sequencing panel for saliva-based host pharmacogenomic screening in anti-tubercular therapy"

### Sheet: Supp. Table 1
Supplementary table 1: List of first and second line anti-TB drugs pharmacogenomics markers used in this study
Drug	Gene	rsID	PK/ADR	Synonymous/ Non-synonymous	Mutation impact	Global Prevalence	Evidence (Strong/weak)	Significance	Reference
Moxifloxacin	UDP glucuronosyltransferase family 1 member A gene complex (UGT1A1)	rs3755319 A>C	PK	Synonymous	Mutation impact	45.39	Weak	Increases drug clearance which significantly associated with changes in moxifloxacin pharmacokinetic parameters.The variants AC and AA results in higher clearance and decreased moxifloxacin exposures	1-4
Moxifloxacin	UDP glucuronosyltransferase family 1 member A gene complex (UGT1A1)	rs3755319 A>G	Not found	Nonsynonymous	Lysine to arginine at position 451, can impair enzyme function	0	Not known	Not known	4
Moxifloxacin	UDP glucuronosyltransferase family 1 member A gene complex (UGT1A1)	rs3755319 A>T	Not found	Nonsynonymous	Lysine to asparagine at position 451, can affects the enzyme's structure and function	0	Not known	Not known	4
Moxifloxacin	UDP glucuronosyltransferase family 1 member A gene complex (UGT1A1)	rs3064744 TATA>TA	PK/ADR	Non- coding mutation	Mutation is in non-coding promoter region (TATA box), affects transcription regulation rather than the protein sequence	NA	Weak	It is associated with a lower drug clearance and higher AUC. TATA box polymorphism plays a crucial role in regulating UGT1A1 gene expression, impacting anti-tuberculosis drug metabolism and liver injury risk	1
Moxifloxacin	UDP glucuronosyltransferase family 1 member A gene complex (UGT1A1*6)	rs4148323 G>A	PK/ADR	Nonsynonymous	Missense mutation results in reduced function of UGT1A1 which is linked to altered drug metabolism	0.67	Weak	Reduces drug clearance which could increase the risk of anti-tuberculosis drug-induced liver injury	1-3, 5
Moxifloxacin	UDP glucuronosyltransferase family 1 member A gene complex (UGT1A1)	rs4148323 G>C	Not found	Nonsynonymous	Glycine to arginine atposition 71 can alter the protein's substrate-binding domain	0	Not known	Not known	4
Ethambutol	OPA1 mitochondrial dynamin-like GTPase (OPA1)	rs1061648 A>G	ADR	Synonymous	It does not alter the protein sequence, although it could potentially affect splicing or gene expression regulation	60.96	Weak	This mutation amplifyies the toxic effects of ethambutol.	6,7
Linezolid/ Levofloxacin	ATP binding cassette subfamily B member 1 (ABCB1)	rs1045642 A>G	PK	Synonymous	Despite being silent , it may influence mRNA stability, protein folding, or efflux activity, affecting drug response	49.7	Weak	It leads to major structural modifications responsible of changes in the conformation of the binding sites and a subsequent decrease in P-gp activity	8-10
Linezolid/ Moxifloxacin	ATP binding cassette subfamily B member 1 (ABCB1*2)	rs1128503 A>G	PK	Synonymous	It has been associated with changes in mRNA stability, protein folding, and drug response variability	57.72	Weak	This mutation significantly elevate the risk of ethambutol (EMB) resistance in tuberculosis (TB) treatment	8-11
Linezolid/ Moxifloxacin	ATP binding cassette subfamily B member 1 (ABCB1)	rs1128503 A>T	Not found	Synonymous	This variant with other SNPs like rs2032582 and rs1045642 in the ABCB1 gene, which encodes P-glycoprotein (P-gp), play a key role in modulating P-gp's efflux transporter activity, affecting drug transport across membranes	0	Not known	Not known	4
Linezolid/ Moxifloxacin	ATP binding cassette subfamily B member 1 (ABCB1*2B)	rs9282563 G>A	PK	Synonymous	It is a missense variant that affects the P-glycoprotein transporter	0.51	Weak	These SNPs (rs2032582 (G2677T/A), rs1128503 (C1236T)rs9282563 (G>A) are in linkage disequilibrium, meaning they tend to be inherited together. The presence of these variants can influence the function of P-glycoprotein, affecting drug absorption and disposition.	12
Linezolid/Moxifloxacin	ATP binding cassette subfamily B member 1 (ABCB1*7)	rs2032582 A>T	PK	Synonymous	It alters P-glycoprotein transporter, impacting drug absorption and multidrug resistance	0.13	Weak	This variant might affect drug pharmacokinetics, drug resistance, side effects, etc	12,13
Moxifloxacin	ATP binding cassette subfamily B member 1 (ABCB1)	rs2032582 A>C	PK	Nonsynonymous	Missense mutation in exon 21 of the ABCB1 gene, substituting serine with threonine (or alanine in the related form) at amino acid position 893 in the P-glycoprotein	55.51	Weak	It demonstrated an increased chance of anti-TB drug resistance. Also its association with reduced prehepatic bioavailability and similar decrease in AUC were observed for the patient with the CA genotype	1, 8, 11, 14, 15
Linezolid/ Bedaquiline	Cytochrome P450 family 3 subfamily A member 5 (CYP3A5)	rs776746 T>C	PK	Nonsynonymous	It is located in intron 10 near the splice acceptor site of the CYP3A5 gene, causing aberrant mRNA splicing that leads to a premature stop codon and a non-functional protein	88.74	Strong	A significant relationship was found in the frequency distribution of linezolid trough concentrations. Based on log-likelihood profiling, rs776746 heterozygosity was associated and homozygosity with slower bedaquiline clearance.	8, 16-18
Clofazimine	Contactin 5 (CNTN5)	rs75285763 A>G	PK	Nonsynonymous	This missense substitution occurs in exon 2 of the CNTN5 gene, replacing aspartic acid with glycine at position 96 in the N-terminal immunoglobulin-like domain of the contactin-5 protein	0.83	Strong	A genome-wide significant association was observed between CNTN5 rs75285763 and slower plasma clofazimine clearance	16
Bedaquiline	Regulatory Factor X4 (RFX4)	rs763450 A>G	PK	Nonsynonymous	Lysine to arginine at position 284 in the RFX4 protein. This substitution occurs within a functional domain of the transcription factor.	29.28	Weak	This mutation is association with bedaquiline clearance	16
Bedaquiline	Resistance to inhibitors of cholinesterase 8 homolog A (RIC8BA)	rs7977247 T>C	PK	Nonsynonymous	This missense substitution replaces leucine with phenylalanine at position 294 in the RIC8BA protein, potentially disrupting its guanine nucleotide exchange factor activity	42.42	Weak	This mutation is association with bedaquiline clearance	16
Moxifloxacin	Solute Carrier Organic Anion Transporter Family Member 1B1 (SLCO1B1)	rs4149015 G>A	PK	Non- coding mutation	It is located in the promoter or regulatory region of the SLCO1B1 gene, which can influence gene expression and affect the pharmacokinetics of drugs transported by the OATP1B1 protein encoded by SLCO1B1	3.92	Strong	The moxifloxacin area under the concentration-time curve and Cmax were significantly increased by the drug milligram-per-kilogram dosage and the genotype of variant g.−11187G>A in the SLCO1B1 gene (rs4149015).	19, 20
Ethambutol	Cytochrome P450 family 1 subfamily A member 2 (CYP1A2)	rs2472304 G>A	PK	Nonsynonymous	A missense mutation in exon 4 of the CYP1A2 gene, substituting aspartic acid with asparagine at amino acid position 720 in the cytochrome P450 enzyme	59.63	Strong	The G/A mutation is associated with a reduction in relative bioavailability. G/G and G/A carriers would result in clinically adequate exposure.	21, 22
Clofazimine	Vitamin K epoxide reductase complex subunit 1 (VKORC1)	rs8050894 C>G	PK	Non- coding mutation	It is located in intronic or regulatory region, not causing a synonymous or non-synonymous amino acid change. Although it is not located in an exon, it is in linkage disequilibrium with the well-known promoter variant -1639G>A (rs9923231) that significantly affects VKORC1 activity	38.27	Weak	It is often studied alongside rs9923231, residing within a haplotype block affecting VKORC1 expression levels. The G allele (rs8050894) tends to associate with higher VKORC1 expression and higher drug dose requirements.	23, 24
Clofazimine	Vitamin K epoxide reductase complex subunit 1 (VKORC1)	rs9923231 C>T	PK	Non- coding mutation	This variant is located in the promoter region upstream of the VKORC1 coding sequence, where it disrupts an E-box transcription factor binding site, reducing VKORC1 mRNA expression	38.09	Weak	This mutation is association with clofazimine clearance	16, 25, 26
Bedaquiline	Excision Repair Cross-Complementation Group 1 (ERCC1)	rs11615 A>G	PK	Synonymous	It may affect mRNA stability or splicing	41.41	Weak	This mutation is association with bedaquiline clearance	16
Linezolid	Mitochondrial DNA	2706A>G	ADR	-	This variant is close to the ribosomal peptidyl transferase center and is implicated in influencing mitochondrial protein synthesis	NA	Weak	In patients carrying the A2706G mitochondrial DNA variant, prolonged linezolid exposure led to lactic acidosis	27,28

### Sheet: References for sup. table 1
Sr. No.	References
1	Naidoo A, Ramsuran V, Chirehwa M, et al. Effect of genetic variation in UGT1A and ABCB1 on moxifloxacin pharmacokinetics in South African patients with tuberculosis. Pharmacogenomics. 2018;19(1):17-29. doi:10.2217/pgs-2017-0144
2	Chen X, Hao Z, Wang N, Zhu J, Yi H, Tang S. Genetic Polymorphisms of UDP-Glucuronosyltransferases and Susceptibility to Antituberculosis Drug-Induced Liver Injury: A Systematic Review and Meta-Analysis. J Trop Med. 2023;2023:5044451. Published 2023 Oct 12. doi:10.1155/2023/5044451
3	Tao B, Chen S, Lin G, et al. Genetic polymorphisms of UGT1A1 and susceptibility to anti-tuberculosis drug-induced liver: A RUCAM-based case–control study. Int J Immunopathol Pharmacol. 2018;32:2058738418816288. Published 2018 Dec 5. doi:10.1177/2058738418816288
4	dbSNP. National Center for Biotechnology Information. Accessed December 17, 2025. https://www.ncbi.nlm.nih.gov/snp/
5	Lin M, Liu J, Zhou H, et al. Effects of UDP-glucuronosyltransferase (UGT) polymorphisms on the pharmacokinetics of febuxostat in healthy Chinese volunteers. Drug Metab Pharmacokinet. 2017;32(1):77-84. doi:10.1016/j.dmpk.2016.08.003
6	Kaur P, Singh S, Kaur K, et al. The Genetics of Ethambutol-Induced Optic Neuropathy: A Narrative Review. Neuroophthalmology. 2022;46(5):304-313. Published 2022 Aug 2. doi:10.1080/01658107.2022.2100916
7	Guillet V, Chevrollier A, Cassereau J, et al. Ethambutol-induced optic neuropathy linked to OPA1 mutation and mitochondrial toxicity. Mitochondrion. 2010;10(2):115-124. doi:10.1016/j.mito.2009.11.004
8	Cheli S, Fusi M, De Silvestri A, et al. In linezolid underexposure, pharmacogenetics matters: The role of CYP3A5. Biomed Pharmacother. 2021;139:111631. doi:10.1016/j.biopha.2021.111631
9	Khan A, Abbas M, Verma S, et al. Genetic Variants and Drug Efficacy in Tuberculosis: A Step toward Personalized Therapy. Glob Med Genet. 2022;9(2):90-96. Published 2022 Feb 25. doi:10.1055/s-0042-1743567
10	Barliana MI, Kusuma ASW, Insani WN, et al. Genetic variation of ABCB1 (rs1128503, rs1045642) and CYP2E1 rs3813867 with the duration of tuberculosis therapy: a pilot study among tuberculosis patients in Indonesia. BMC Res Notes. 2021;14(1):295. Published 2021 Jul 31. doi:10.1186/s13104-021-05711-8
11	Pontual Y, Pacheco VSS, Monteiro SP, et al. ABCB1 gene polymorphism associated with clinical factors can predict drug-resistant tuberculosis. Clin Sci (Lond). 2017;131(15):1831-1840. Published 2017 Jul 5. doi:10.1042/CS20170277
12	Kim RB, Leake BF, Choo EF, et al. Identification of functionally variant MDR1 alleles among European Americans and African Americans. Clin Pharmacol Ther. 2001;70(2):189-199. doi:10.1067/mcp.2001.117412
13	Singh AB, Bousman CA, Ng CH, Byron K, Berk M. ABCB1 polymorphism predicts escitalopram dose needed for remission in major depression. Transl Psychiatry. 2012;2(11):e198. Published 2012 Nov 27. doi:10.1038/tp.2012.115
14	Rodríguez-Castillo JA, Arce-Mendoza AY, Quintanilla-Siller A, Rendon A, Salinas-Carmona MC, Rosas-Taraco AG. Possible association of rare polymorphism in the ABCB1 gene with rifampin and ethambutol drug-resistant tuberculosis. Tuberculosis (Edinb). 2015;95(5):532-537. doi:10.1016/j.tube.2015.04.004
15	Annisa N, Barliana MI, Santoso P, Ruslami R. Transporter and metabolizer gene polymorphisms affect fluoroquinolone pharmacokinetic parameters. Front Pharmacol. 2022;13:1063413. Published 2022 Dec 12. doi:10.3389/fphar.2022.1063413
16	Haas DW, Abdelwahab MT, van Beek SW, et al. Pharmacogenetics of Between-Individual Variability in Plasma Clearance of Bedaquiline and Clofazimine in South Africa. J Infect Dis. 2022;226(1):147-156. doi:10.1093/infdis/jiac024
17	Feng WX, Liu F, Gu Y, et al. Functional polymorphisms in CYP2C19 & CYP3A5 genes associated with decreased susceptibility for paediatric tuberculosis. Indian J Med Res. 2012;135(5):642-649.
18	Richardson M, Kirkham J, Dwan K, Sloan DJ, Davies G, Jorgensen AL. CYP genetic variants and toxicity related to anti-tubercular agents: a systematic review and meta-analysis. Syst Rev. 2018;7(1):204. Published 2018 Nov 20. doi:10.1186/s13643-018-0861-z
19	Weiner M, Gelfond J, Johnson-Pais TL, et al. Elevated Plasma Moxifloxacin Concentrations and SLCO1B1 g.-11187G>A Polymorphism in Adults with Pulmonary Tuberculosis. Antimicrob Agents Chemother. 2018;62(5):e01802-17. Published 2018 Apr 26. doi:10.1128/AAC.01802-17
20	Weiner M, Peloquin C, Burman W, et al. Effects of tuberculosis, race, and human gene SLCO1B1 polymorphisms on rifampin concentrations. Antimicrob Agents Chemother. 2010;54(10):4192-4200. doi:10.1128/AAC.00353-10
21	Sundell J, Bienvenu E, Birgersson S, Äbelö A, Ashton M. Population Pharmacokinetics and Pharmacogenetics of Ethambutol in Adult Patients Coinfected with Tuberculosis and HIV. Antimicrob Agents Chemother. 2020;64(2):e01583-19. Published 2020 Jan 27. doi:10.1128/AAC.01583-19
22	Barliana MI, Afifah NN, Yunivita V, Ruslami R. Genetic polymorphism related to ethambutol outcomes and susceptibility to toxicity. Front Genet. 2023;14:1118102. Published 2023 Apr 20. doi:10.3389/fgene.2023.1118102
23	Limdi NA, Beasley TM, Crowley MR, et al. VKORC1 polymorphisms, haplotypes and haplotype groups on warfarin dose among African-Americans and European-Americans. Pharmacogenomics. 2008;9(10):1445-1458. doi:10.2217/14622416.9.10.1445
24	Rieder MJ, Reiner AP, Gage BF, et al. Effect of VKORC1 haplotypes on transcriptional regulation and warfarin dose. N Engl J Med. 2005;352(22):2285-2293. doi:10.1056/NEJMoa044503
25	Asiimwe IG, Zhang EJ, Osanlou R, et al. Genetic Factors Influencing Warfarin Dose in Black-African Patients: A Systematic Review and Meta-Analysis. Clin Pharmacol Ther. 2020;107(6):1420-1433. doi:10.1002/cpt.1755
26	Wang D, Chen H, Momary KM, Cavallari LH, Johnson JA, Sadée W. Regulatory polymorphism in vitamin K epoxide reductase complex subunit 1 (VKORC1) affects gene expression and warfarin dose requirement. Blood. 2008;112(4):1013-1021. doi:10.1182/blood-2008-03-144899
27	Del Pozo JL, Fernández-Ros N, Sáez E, Herrero JI, Yuste JR, Banales JM. Linezolid-induced lactic acidosis in two liver transplant patients with the mitochondrial DNA A2706G polymorphism. Antimicrob Agents Chemother. 2014;58(7):4227-4229. doi:10.1128/AAC.02856-14
28	Pham VH, Kim SH, Jee YK, et al. Mitochondrial DNA variants and susceptibility to anti-tuberculosis drug-induced liver injury in Korean patients. Pharmacogenomics J. 2025;25(6):31. Published 2025 Oct 29. doi:10.1038/s41397-025-00390-1
