## Supplementary Table 4 for "Nanopore sequencing panel for saliva-based host pharmacogenomic screening in anti-tubercular therapy"

### Sheet: Table
Supplementary table 4: List of associations between pharmacogenetic markers and drug levels in the clinical cohort
Drug	Dose	PK Visits	Gene	SNP	Variant	Homozygous Reference	Heterozygous	Homozygous Alternate	Kruskal Wallis p-value
Linezolid	300mg daily	All PK Visits	Mitochondrial DNA	2706	A>G	1.40 (1.00-2.03)	4.11 (2.44-5.95)	0.90 (0.15-1.75)	0
Moxifloxacin	600mg daily	All PK Visits	ABCB1*2B	rs9282563	G>A	1.11 (0.66-1.91)	0.71 (0.67-0.79)	--	0
Linezolid	600mg daily (Normalized)	All PK Visits	Mitochondrial DNA	2706	A>G	2.78 (1.28-4.32)	8.21 (4.89-11.90)	1.90 (0.80-4.02)	0
Moxifloxacin	600mg daily (Normalized)	All PK Visits	ABCB1*2B	rs9282563	G>A	1.18 (0.72-1.88)	0.79 (0.69-0.91)	--	0
Moxifloxacin	600mg daily	All PK Visits	ABCB1*7	rs2032582	A>T	1.16 (0.67-1.93)	0.78 (0.55-1.02)	0.69 (0.38-0.95)	0.002
Clofazimine	100mg daily	All PK Visits	VKORC1	rs9923231	C>T	0.45 (0.27-0.68)	0.45 (0.31-0.69)	0.39 (0.21-0.83)	0.003
Clofazimine	100mg daily	All PK Visits	CNTN5	rs75285763	A>G	0.45 (0.28-0.69)	--	--	0.005
Clofazimine	100mg daily	All PK Visits	VKORC1	rs8050894	C>G	0.45 (0.26-0.67)	0.45 (0.34-0.72)	0.28 (0.21-0.76)	0.005
Moxifloxacin	600mg daily	All PK Visits	ABCB1	rs2032582	A>T	1.15 (0.66-1.92)	0.78 (0.58-1.04)	--	0.005
Moxifloxacin	600mg daily (Normalized)	All PK Visits	UGT1A1	rs4148323	G>A	1.17 (0.72-1.86)	1.54 (0.53-2.62)	2.51 (1.77-3.03)	0.005
Moxifloxacin	600mg daily (Normalized)	All PK Visits	ABCB1*7	rs2032582	A>T	1.20 (0.73-1.92)	1.09 (0.73-1.69)	0.62 (0.40-0.86)	0.005
Moxifloxacin	600mg daily (Normalized)	All PK Visits	UGT1A1*6	rs4148323	G>A	2.51 (1.77-3.03)	1.54 (0.53-2.62)	1.17 (0.72-1.86)	0.005
Moxifloxacin	600mg daily	All PK Visits	SLCO1B1	rs4149015	G>A	1.10 (0.64-1.86)	1.06 (0.72-2.18)	--	0.006
Linezolid	300mg daily	All PK Visits	ABCB1*7	rs2032582	A>T	0.90 (0.25-1.79)	1.10 (0.00-2.01)	3.63 (1.60-4.58)	0.009
Moxifloxacin	400mg daily	All PK Visits	ABCB1*2B	rs9282563	G>A	0.85 (0.62-1.31)	0.68 (0.68-0.68)	--	0.009
Moxifloxacin	600mg daily (Normalized)	All PK Visits	SLCO1B1	rs4149015	G>A	1.18 (0.71-1.86)	1.16 (0.75-2.49)	--	0.01
Moxifloxacin	600mg daily (Normalized)	All PK Visits	ABCB1	rs2032582	A>T	1.20 (0.72-1.92)	1.02 (0.69-1.50)	--	0.014
Linezolid	300mg daily	All PK Visits	ABCB1	rs2032582	A>T	0.90 (0.25-1.79)	1.37 (0.17-2.34)	--	0.015
Linezolid	600mg daily (Normalized)	All PK Visits	ABCB1	rs2032582	A>T	2.00 (0.80-4.02)	2.44 (0.20-4.68)	--	0.015
Moxifloxacin	600mg daily	All PK Visits	ABCB1	rs2032582	A>C	1.05 (0.59-1.93)	1.16 (0.68-1.80)	0.86 (0.50-1.65)	0.019
Moxifloxacin	600mg daily	All PK Visits	ABCB1*7	rs2032582	A>C	1.10 (0.60-1.93)	1.12 (0.68-1.77)	0.86 (0.50-1.65)	0.02
Moxifloxacin	600mg daily (Normalized)	All PK Visits	UGT1A1	rs3755319	A>C	1.05 (0.66-1.73)	1.20 (0.69-1.93)	1.26 (0.76-1.86)	0.024
Moxifloxacin	600mg daily	All PK Visits	UGT1A1	rs3755319	A>C	1.36 (0.62-2.21)	0.99 (0.57-1.98)	1.17 (0.74-1.73)	0.025
Linezolid	600mg daily (Normalized)	All PK Visits	ABCB1*7	rs2032582	A>T	2.00 (0.80-4.02)	2.20 (0.00-4.52)	2.98 (1.21-6.60)	0.026
Linezolid	300mg daily	First PK Visit	Mitochondrial DNA	2706	A>G	1.23 (1.03-1.64)	5.54 (3.46-7.62)	0.90 (0.00-1.85)	0.028
Moxifloxacin	600mg daily	All PK Visits	ABCB1	rs1045642	A>G	1.03 (0.55-1.92)	1.27 (0.82-1.91)	0.80 (0.42-1.80)	0.029
Moxifloxacin	600mg daily (Normalized)	All PK Visits	ABCB1	rs2032582	A>C	1.17 (0.68-1.95)	1.20 (0.74-1.78)	1.17 (0.89-1.72)	0.03
Moxifloxacin	600mg daily (Normalized)	All PK Visits	ABCB1*7	rs2032582	A>C	1.17 (0.70-1.93)	1.18 (0.74-1.77)	1.39 (0.83-1.73)	0.034
Moxifloxacin	600mg daily	All PK Visits	ABCB1*2	rs1128503	A>G	1.00 (0.56-2.06)	1.17 (0.74-1.75)	0.95 (0.58-1.74)	0.036
Moxifloxacin	600mg daily	All PK Visits	UGT1A1	rs4148323	G>A	1.08 (0.66-1.87)	1.65 (0.44-2.06)	3.03 (2.77-3.29)	0.037
Moxifloxacin	600mg daily	All PK Visits	UGT1A1*6	rs4148323	G>A	3.03 (2.77-3.29)	1.65 (0.44-2.06)	1.08 (0.66-1.87)	0.037
Linezolid	300mg daily	All PK Visits	ABCB1	rs1128503	A>G	0.89 (0.00-1.78)	1.00 (0.50-1.90)	0.90 (0.48-1.60)	0.042
Moxifloxacin	600mg daily (Normalized)	All PK Visits	ABCB1	rs1045642	A>G	1.18 (0.59-2.00)	1.17 (0.81-1.73)	1.28 (0.66-1.82)	0.049
Linezolid	300mg daily	All PK Visits	CYP3A5	rs776746	T>C	0.87 (0.58-1.40)	1.00 (0.30-2.07)	1.00 (0.00-1.85)	0.05
Moxifloxacin	600mg daily (Normalized)	All PK Visits	ABCB1*2	rs1128503	A>G	1.13 (0.60-1.95)	1.23 (0.77-1.78)	1.32 (0.87-1.74)	0.05
Linezolid	600mg daily (Normalized)	All PK Visits	ABCB1*2	rs1128503	A>G	2.00 (0.40-3.67)	2.00 (1.00-4.68)	2.09 (0.90-3.87)	0.052
Linezolid	300mg daily	All PK Visits	ABCB1*2	rs1128503	A>G	0.90 (0.00-1.70)	1.00 (0.50-1.90)	1.04 (0.55-1.90)	0.056
Linezolid	600mg daily (Normalized)	All PK Visits	CYP3A5	rs776746	T>C	1.74 (1.00-3.18)	2.00 (0.80-4.62)	2.10 (0.80-4.04)	0.06
Linezolid	600mg daily (Normalized)	All PK Visits	ABCB1	rs1128503	A>G	1.95 (0.33-3.77)	2.00 (1.00-4.68)	1.80 (0.90-3.20)	0.061
Bedaquiline	200mg 3x weekly	All PK Visits	RIC8B	rs7977247	T>C	0.59 (0.38-0.87)	0.55 (0.41-0.78)	0.44 (0.34-0.73)	0.072
Bedaquiline	200mg 3x weekly	All PK Visits	CYP3A5	rs776746	T>C	0.48 (0.33-0.64)	0.55 (0.39-0.81)	0.56 (0.42-0.78)	0.095
Moxifloxacin	800mg daily	All PK Visits	ABCB1	rs2032582	A>T	1.54 (0.77-2.22)	1.92 (1.57-2.24)	--	0.097
Moxifloxacin	800mg daily	All PK Visits	UGT1A1	rs4148323	G>A	1.69 (1.05-2.21)	3.01 (1.70-4.33)	--	0.097
Moxifloxacin	800mg daily	All PK Visits	ABCB1*7	rs2032582	A>T	1.54 (0.77-2.22)	1.92 (1.57-2.24)	--	0.097
Moxifloxacin	800mg daily	All PK Visits	ABCB1*7	rs2032582	A>C	1.69 (1.06-2.20)	1.34 (0.67-2.07)	2.33 (2.09-2.56)	0.097
Moxifloxacin	800mg daily	All PK Visits	UGT1A1*6	rs4148323	G>A	--	3.01 (1.70-4.33)	1.69 (1.05-2.21)	0.097
Linezolid	300mg daily	First PK Visit	ABCB1*7	rs2032582	A>T	0.90 (0.00-1.77)	1.57 (0.95-2.09)	1.38 (1.38-1.38)	0.105
Moxifloxacin	800mg daily	All PK Visits	UGT1A1	rs3755319	A>C	1.04 (0.70-1.65)	2.17 (1.21-2.58)	1.37 (1.26-1.87)	0.112
Linezolid	300mg daily	First PK Visit	ABCB1	rs2032582	A>T	0.90 (0.00-1.77)	1.38 (1.00-2.01)	--	0.116
Linezolid	600mg daily	All PK Visits	CYP3A5	rs776746	T>C	2.20 (0.55-7.45)	2.39 (0.90-5.31)	2.19 (1.20-4.49)	0.122
Moxifloxacin	800mg daily	All PK Visits	ABCB1	rs1045642	A>G	1.75 (0.77-2.37)	1.26 (1.06-1.77)	2.53 (2.09-2.56)	0.124
Moxifloxacin	800mg daily	All PK Visits	ABCB1	rs2032582	A>C	1.61 (0.87-2.19)	1.34 (0.86-2.13)	2.33 (2.09-2.56)	0.124
Linezolid	600mg daily	All PK Visits	Mitochondrial DNA	2706	A>G	2.78 (0.80-6.70)	--	2.20 (0.98-4.82)	0.132
Moxifloxacin	800mg daily	All PK Visits	ABCB1*2	rs1128503	A>G	1.47 (0.77-2.09)	1.69 (1.07-2.22)	2.33 (2.09-2.56)	0.134
Moxifloxacin	400mg daily	All PK Visits	UGT1A1	rs4148323	G>A	0.85 (0.62-1.30)	0.96 (0.57-1.74)	0.69 (0.69-0.69)	0.136
Moxifloxacin	400mg daily	All PK Visits	UGT1A1*6	rs4148323	G>A	0.69 (0.69-0.69)	0.96 (0.57-1.74)	0.85 (0.62-1.30)	0.136
Linezolid	600mg daily (Normalized)	All PK Visits	ABCB1	rs2032582	A>C	2 .00 (0.60-3.81)	2.00 (0.90-4.32)	1.60 (0.90-3.95)	0.15
Moxifloxacin	400mg daily	All PK Visits	UGT1A1	rs3755319	A>C	0.69 (0.55-0.87)	0.87 (0.63-1.26)	0.94 (0.68-1.77)	0.167
Linezolid	600mg daily (Normalized)	All PK Visits	ABCB1*7	rs2032582	A>C	2.00 (0.60-3.90)	2.00 (0.82-4.26)	1.60 (0.85-3.95)	0.19
Ethambutol	Weight-Based	All PK Visits	CYP1A2	rs2472304	G>A	0.52 (0.28-0.80)	0.43 (0.22-0.86)	0.74 (0.41-0.98)	0.205
Bedaquiline	200mg 3x weekly	All PK Visits	RFX4A	rs763450	A>G	0.55 (0.38-0.82)	0.55 (0.39-0.77)	0.57 (0.40-0.76)	0.21
Moxifloxacin	600mg daily (Normalized)	First PK Visit	ABCB1*2B	rs9282563	G>A	1.02 (0.67-1.54)	1.02 (1.02-1.02)	--	0.229
Linezolid	600mg daily (Normalized)	First PK Visit	Mitochondrial DNA	2706	A>G	2.78 (1.28-4.32)	8.21 (4.89-11.90)	1.90 (0.80-4.02)	0.236
Linezolid	300mg daily	All PK Visits	ABCB1*7	rs2032582	A>C	1.04 (0.03-1.80)	0.91 (0.40-1.90)	0.74 (0.40-1.80)	0.241
Linezolid	300mg daily	All PK Visits	ABCB1	rs2032582	A>C	1.07 (0.00-1.80)	0.90 (0.40-1.91)	0.74 (0.40-1.80)	0.245
Linezolid	600mg daily (Normalized)	All PK Visits	ABCB1	rs1045642	A>G	1.80 (0.50-3.92)	2.00 (1.00-4.16)	2.20 (0.80-4.90)	0.251
Moxifloxacin	600mg daily	First PK Visit	SLCO1B1	rs4149015	G>A	0.95 (0.71-1.64)	0.69 (0.47-1.48)	--	0.259
Moxifloxacin	600mg daily	First PK Visit	ABCB1	rs2032582	A>T	0.95 (0.69-1.65)	0.74 (0.67-0.80)	--	0.259
Moxifloxacin	600mg daily	First PK Visit	ABCB1*7	rs2032582	A>T	0.95 (0.69-1.65)	0.74 (0.67-0.80)	1.56 (1.56-1.56)	0.259
Moxifloxacin	400mg daily	All PK Visits	ABCB1	rs2032582	A>C	0.88 (0.63-1.42)	0.85 (0.62-1.27)	0.77 (0.62-1.15)	0.292
Ethambutol	Weight-Based	All PK Visits	OPA1	rs1061648	A>G	0.35 (0.21-0.73)	0.56 (0.24-0.83)	0.52 (0.29-0.79)	0.293
Linezolid	600mg daily	All PK Visits	ABCB1	rs1045642	A>G	1.85 (0.90-4.40)	2.42 (1.30-5.12)	2.90 (0.90-5.17)	0.302
Moxifloxacin	400mg daily	All PK Visits	SLCO1B1	rs4149015	G>A	0.85 (0.61-1.30)	0.82 (0.68-1.85)	--	0.305
Moxifloxacin	400mg daily	All PK Visits	ABCB1*2	rs1128503	A>G	0.85 (0.55-1.30)	0.85 (0.65-1.38)	0.90 (0.63-1.17)	0.306
Moxifloxacin	400mg daily	All PK Visits	ABCB1*7	rs2032582	A>C	0.86 (0.62-1.35)	0.85 (0.65-1.31)	0.85 (0.60-1.17)	0.307
Moxifloxacin	400mg daily	All PK Visits	ABCB1	rs1045642	A>G	0.91 (0.60-1.57)	0.79 (0.63-1.02)	0.92 (0.63-1.25)	0.346
Clofazimine	100mg daily	First PK Visit	VKORC1	rs9923231	C>T	0.26 (0.19-0.38)	0.30 (0.20-0.40)	0.20 (0.10-0.36)	0.364
Linezolid	300mg daily	All PK Visits	ABCB1	rs1045642	A>G	1.00 (0.00-1.85)	0.99 (0.50-1.76)	0.97 (0.00-1.90)	0.365
Linezolid	600mg daily	First PK Visit	CYP3A5	rs776746	T>C	2.20 (0.55-7.45)	2.39 (0.90-5.31)	2.19 (1.20-4.49)	0.366
Linezolid	600mg daily	First PK Visit	Mitochondrial DNA	2706	A>G	2.78 (0.80-6.70)	--	2.20 (0.98-4.82)	0.38
Moxifloxacin	600mg daily (Normalized)	First PK Visit	SLCO1B1	rs4149015	G>A	1.04 (0.70-1.52)	0.86 (0.58-1.67)	--	0.388
Moxifloxacin	600mg daily (Normalized)	First PK Visit	ABCB1	rs2032582	A>T	1.03 (0.69-1.58)	0.83 (0.61-1.31)	--	0.404
Moxifloxacin	600mg daily (Normalized)	First PK Visit	ABCB1*7	rs2032582	A>T	1.02 (0.69-1.58)	0.89 (0.70-1.35)	1.06 (0.81-1.31)	0.406
Bedaquiline	200mg 3x weekly	First PK Visit	CYP3A5	rs776746	T>C	0.49 (0.38-0.68)	0.57 (0.35-0.80)	0.56 (0.42-0.81)	0.407
Moxifloxacin	400mg daily	First PK Visit	SLCO1B1	rs4149015	G>A	0.77 (0.54-1.00)	0.73 (0.57-1.08)	--	0.408
Moxifloxacin	400mg daily	First PK Visit	ABCB1	rs2032582	A>T	0.77 (0.55-1.00)	0.80 (0.37-0.90)	--	0.408
Moxifloxacin	400mg daily	First PK Visit	UGT1A1	rs4148323	G>A	0.77 (0.54-0.96)	1.41 (0.96-1.68)	--	0.408
Moxifloxacin	400mg daily	First PK Visit	ABCB1*7	rs2032582	A>T	0.77 (0.55-1.00)	0.85 (0.64-1.29)	0.37 (0.37-0.37)	0.408
Moxifloxacin	400mg daily	First PK Visit	ABCB1*2B	rs9282563	G>A	0.78 (0.54-1.00)	0.68 (0.68-0.68)	--	0.408
Moxifloxacin	400mg daily	First PK Visit	UGT1A1*6	rs4148323	G>A	--	1.41 (0.96-1.68)	0.77 (0.54-0.96)	0.408
Linezolid	600mg daily	All PK Visits	ABCB1	rs2032582	A>C	2.14 (0.90-4.62)	2.28 (1.10-5.12)	2.30 (0.95-3.95)	0.43
Moxifloxacin	600mg daily	First PK Visit	ABCB1*7	rs2032582	A>C	0.89 (0.59-1.64)	1.04 (0.76-1.62)	0.75 (0.59-0.91)	0.444
Moxifloxacin	600mg daily	First PK Visit	ABCB1	rs2032582	A>C	0.89 (0.58-1.64)	1.07 (0.76-1.68)	0.75 (0.59-0.91)	0.445
Moxifloxacin	800mg daily	First PK Visit	ABCB1	rs1045642	A>G	1.36 (0.66-2.29)	0.72 (0.66-1.20)	1.38 (1.02-1.73)	0.448
Moxifloxacin	800mg daily	First PK Visit	ABCB1	rs2032582	A>C	0.77 (0.66-2.15)	0.67 (0.66-1.52)	2.09 (2.09-2.09)	0.448
Moxifloxacin	800mg daily	First PK Visit	ABCB1	rs2032582	A>T	0.67 (0.66-2.05)	2.15 (2.15-2.15)	--	0.448
Moxifloxacin	800mg daily	First PK Visit	UGT1A	rs3755319	A>C	0.50 (0.29-0.66)	2.12 (1.02-2.32)	1.06 (0.75-1.52)	0.448
Moxifloxacin	800mg daily	First PK Visit	ABCB1*7	rs2032582	A>T	0.67 (0.66-2.05)	2.15 (2.15-2.15)	--	0.448
Moxifloxacin	800mg daily	First PK Visit	ABCB1*7	rs2032582	A>C	1.41 (0.69-2.12)	0.66 (0.66-1.01)	2.09 (2.09-2.09)	0.448
Moxifloxacin	800mg daily	First PK Visit	ABCB1*2	rs1128503	A>G	0.72 (0.66-1.73)	0.66 (0.66-1.75)	2.09 (2.09-2.09)	0.448
Moxifloxacin	600mg daily (Normalized)	First PK Visit	UGT1A1	rs4148323	G>A	1.02 (0.68-1.50)	1.81 (0.63-2.24)	2.51 (2.51-2.51)	0.448
Moxifloxacin	600mg daily (Normalized)	First PK Visit	UGT1A1*6	rs4148323	G>A	2.51 (2.51-2.51)	1.81 (0.63-2.24)	1.02 (0.68-1.50)	0.448
Moxifloxacin	600mg daily (Normalized)	First PK Visit	ABCB1	rs2032582	A>C	0.95 (0.60-1.52)	1.09 (0.70-1.69)	1.06 (0.83-1.34)	0.465
Linezolid	600mg daily	All PK Visits	ABCB1*7	rs2032582	A>C	2.14 (0.93-4.63)	2.21 (1.10-5.00)	2.30 (0.90-3.95)	0.467
Linezolid	600mg daily	First PK Visit	ABCB1	rs1045642	A>G	1.85 (0.90-4.40)	2.42 (1.30-5.12)	2.90 (0.90-5.17)	0.476
Clofazimine	100mg daily	First PK Visit	CNTN5	rs75285763	A>G	0.27 (0.20-0.39)	--	--	0.478
Clofazimine	100mg daily	First PK Visit	VKORC1	rs8050894	C>G	0.26 (0.18-0.37)	0.33 (0.22-0.40)	0.21 (0.13-0.27)	0.478
Ethambutol	Weight-Based	First PK Visit	OPA1	rs1061648	A>G	0.28 (0.26-0.77)	0.44 (0.26-0.71)	0.33 (0.27-0.67)	0.48
Bedaquiline	200mg 3x weekly	First PK Visit	RFX4A	rs763450	A>G	0.56 (0.37-0.74)	0.57 (0.39-0.88)	0.51 (0.40-0.75)	0.481
Linezolid	600mg daily	First PK Visit	ABCB1*7	rs2032582	A>C	2.40 (1.16-5.56)	2.35 (1.10-5.08)	2.40 (1.12-4.65)	0.496
Linezolid	600mg daily	First PK Visit	ABCB1	rs1128503	A>G	2.12 (0.83-4.25)	2.28 (1.10-5.43)	2.30 (0.90-3.95)	0.498
Linezolid	600mg daily	First PK Visit	ABCB1*2	rs1128503	A>G	2.25 (1.18-4.65)	2.80 (1.00-5.29)	2.40 (1.12-4.65)	0.498
Linezolid	600mg daily (Normalized)	First PK Visit	CYP3A5	rs776746	T>C	1.74 (1.00-3.18)	2.00 (0.80-4.62)	2.10 (0.80-4.04)	0.5
Moxifloxacin	600mg daily (Normalized)	First PK Visit	ABCB1*7	rs2032582	A>C	0.96 (0.60-1.52)	1.07 (0.67-1.68)	1.05 (0.80-1.39)	0.503
Linezolid	300mg daily	First PK Visit	ABCB1	rs1128503	A>G	1.07 (0.00-2.00)	1.06 (0.50-1.85)	0.40 (0.00-0.60)	0.505
Moxifloxacin	600mg daily	First PK Visit	UGT1A	rs3755319	A>C	1.07 (0.43-2.35)	0.91 (0.63-1.73)	0.95 (0.75-1.45)	0.521
Moxifloxacin	600mg daily	First PK Visit	ABCB1	rs1045642	A>G	0.94 (0.64-1.65)	0.98 (0.77-1.52)	0.69 (0.37-1.50)	0.522
Ethambutol	Weight-Based	First PK Visit	CYP1A2	rs2472304	A>G	0.41 (0.27-0.68)	0.32 (0.20-0.70)	0.74 (0.74-0.74)	0.528
Moxifloxacin	400mg daily	First PK Visit	ABCB1	rs2032582	A>C	0.76 (0.54-0.98)	0.84 (0.56-1.31)	0.70 (0.58-0.88)	0.531
Moxifloxacin	400mg daily	First PK Visit	ABCB1*7	rs2032582	A>C	0.76 (0.54-0.96)	0.84 (0.61-1.32)	0.67 (0.56-0.92)	0.531
Moxifloxacin	400mg daily	First PK Visit	UGT1A1	rs3755319	A>C	0.70 (0.54-0.81)	0.75 (0.54-0.99)	0.85 (0.60-1.16)	0.543
Moxifloxacin	400mg daily	First PK Visit	ABCB1*2	rs1128503	A>G	0.75 (0.54-0.97)	0.83 (0.54-1.33)	0.67 (0.61-0.92)	0.546
Bedaquiline	200mg 3x weekly	First PK Visit	RIC8B	rs7977247	T>C	0.63 (0.46-0.83)	0.53 (0.37-0.87)	0.54 (0.41-0.73)	0.554
Linezolid	600mg daily (Normalized)	First PK Visit	ABCB1	rs2032582	A>T	2.00 (0.80-4.02)	2.44 (0.20-4.68)	--	0.573
Linezolid	300mg daily	First PK Visit	ABCB1*2	rs1128503	A>G	1.07 (0.00-2.00)	1.02 (0.50-1.80)	0.40 (0.00-0.74)	0.575
Linezolid	600mg daily	All PK Visits	ABCB1	rs1128503	A>G	2.12 (0.83-4.25)	2.28 (1.10-5.43)	2.30 (0.90-3.95)	0.582
Linezolid	600mg daily	All PK Visits	ABCB1*2	rs1128503	A>G	2.12 (0.83-4.25)	2.28 (1.10-5.43)	2.30 (0.90-3.95)	0.582
Linezolid	300mg daily	First PK Visit	CYP3A5	rs776746	T>C	0.96 (0.52-1.12)	1.08 (0.50-2.24)	0.86 (0.00-1.71)	0.591
Moxifloxacin	600mg daily	First PK Visit	UGT1A1	rs4148323	G>A	0.94 (0.69-1.62)	0.82 (0.63-1.44)	2.51 (2.51-2.51)	0.599
Moxifloxacin	600mg daily	First PK Visit	UGT1A1*6	rs4148323	G>A	2.51 (2.51-2.51)	0.82 (0.63-1.44)	0.94 (0.69-1.62)	0.599
Moxifloxacin	600mg daily (Normalized)	First PK Visit	ABCB1	rs1045642	A>G	1.02 (0.64-1.64)	1.02 (0.70-1.31)	1.17 (0.67-1.64)	0.608
Moxifloxacin	600mg daily	First PK Visit	ABCB1*2	rs1128503	A>G	0.89 (0.57-1.89)	1.09 (0.77-1.58)	0.84 (0.52-1.02)	0.615
Moxifloxacin	600mg daily (Normalized)	First PK Visit	ABCB1*2	rs1128503	A>G	0.95 (0.57-1.50)	1.13 (0.74-1.64)	0.95 (0.79-1.37)	0.626
Moxifloxacin	600mg daily (Normalized)	First PK Visit	UGT1A1	rs3755319	A>C	0.95 (0.44-1.55)	1.02 (0.71-1.61)	1.07 (0.72-1.50)	0.627
Linezolid	600mg daily (Normalized)	First PK Visit	ABCB1*7	rs2032582	A>T	2.10 (0.84-4.56)	3.14 (1.69-4.52)	2.76 (1.78-3.68)	0.628
Linezolid	600mg daily	First PK Visit	ABCB1	rs2032582	A>C	2.14 (0.90-4.62)	2.28 (1.10-5.12)	2.30 (0.95-3.95)	0.631
Moxifloxacin	400mg daily	First PK Visit	ABCB1	rs1045642	A>G	0.83 (0.58-1.04)	0.70 (0.40-0.82)	0.91 (0.63-1.18)	0.635
Linezolid	600mg daily (Normalized)	First PK Visit	ABCB1	rs1045642	A>G	1.80 (0.50-3.92)	2.00 (1.00-4.16)	2.20 (0.80-4.90)	0.655
Linezolid	600mg daily (Normalized)	First PK Visit	ABCB1	rs2032582	A>C	2.00 (0.60-3.81)	2.00 (0.90-4.32)	1.60 (0.90-3.95)	0.725
Linezolid	300mg daily	First PK Visit	ABCB1	rs2032582	A>C	1.04 (0.05-1.70)	1.07 (0.50-2.35)	0.00 (0.00-0.50)	0.751
Linezolid	600mg daily (Normalized)	First PK Visit	ABCB1*2	rs1128503	A>G	2.17 (1.10-4.02)	2.23 (1.00-4.93)	0.80 (0.00-2.60)	0.758
Linezolid	600mg daily (Normalized)	First PK Visit	ABCB1*7	rs2032582	A>C	2.17 (0.95-4.00)	2.23 (1.05-5.00)	0.80 (0.00-2.10)	0.761
Linezolid	600mg daily (Normalized)	First PK Visit	ABCB1	rs1128503	A>G	1.95 (0.33-3.77)	2.00 (1.00-4.68)	1.80 (0.90-3.20)	0.765
Linezolid	300mg daily	First PK Visit	ABCB1	rs1045642	A>G	1.11 (0.58-1.85)	0.95 (0.35-2.01)	0.20 (0.00-0.92)	0.79
Linezolid	300mg daily	First PK Visit	ABCB1*7	rs2032582	A>C	1.01 (0.10-1.66)	1.08 (0.52-2.42)	0.00 (0.00-0.50)	0.828
Linezolid	600mg daily	All PK Visits	ABCB1	rs2032582	A>T	2.26 (1.00-4.90)	0.90 (0.40-3.70)	--	0.944
Moxifloxacin	400mg daily	All PK Visits	ABCB1	rs2032582	A>T	0.85 (0.62-1.30)	1.03 (0.82-1.37)	--	0.957
Moxifloxacin	400mg daily	All PK Visits	ABCB1*7	rs2032582	A>T	0.85 (0.62-1.30)	1.16 (0.90-1.40)	0.37 (0.37-0.37)	0.959
Linezolid	600mg daily	All PK Visits	ABCB1*7	rs2032582	A>T	2.26 (1.00-4.90)	3.25 (0.00-6.50)	0.90 (0.90-2.14)	0.966
Linezolid	600mg daily	First PK Visit	ABCB1	rs2032582	A>T	2.26 (1.00-4.90)	0.90 (0.40-3.70)	--	0.978
Linezolid	600mg daily	First PK Visit	ABCB1*7	rs2032582	A>T	2.38 (1.18-5.20)	3.25 (1.62-4.88)	2.70 (1.75-3.66)	0.986
Bedaquiline	200mg 3x weekly	All PK Visits	ERCC1A	rs11615	A>G	0.55 (0.38-0.78)	--	--	--
Bedaquiline	200mg 3x weekly	First PK Visit	ERCC1A	rs11615	A>G	0.56 (0.38-0.79)	--	--	--
Linezolid	600mg daily	All PK Visits	ABCB1*2B	rs9282563	G>A	2.20 (0.93-4.90)	--	--	--
Linezolid	600mg daily	First PK Visit	ABCB1*2B	rs9282563	G>A	2.38 (1.11-5.20)	--	--	--
Linezolid	300mg daily	All PK Visits	ABCB1*2B	rs9282563	G>A	1.00 (0.20-1.80)	--	--	--
Linezolid	300mg daily	First PK Visit	ABCB1*2B	rs9282563	G>A	1.00 (0.15-1.80)	--	--	--
Moxifloxacin	400mg daily	All PK Visits	UGT1A1	rs3064744	TATA>TA	--	--	0.85 (0.62-1.31)	--
Moxifloxacin	400mg daily	First PK Visit	UGT1A1	rs3064744	TATA>TA	--	--	0.77 (0.54-10.0)	--
Moxifloxacin	600mg daily	All PK Visits	UGT1A1	rs3064744	TATA>TA	--	--	1.10 (0.65-1.90)	--
Moxifloxacin	600mg daily	First PK Visit	UGT1A1	rs3064744	TATA>TA	--	--	0.94 (0.69-1.64)	--
Moxifloxacin	600mg daily	First PK Visit	ABCB1*2B	rs9282563	G>A	0.94 (0.69-1.64)	--	--	--
Moxifloxacin	800mg daily	All PK Visits	SLCO1B1	rs4149015	G>A	1.69 (1.04-2.22)	--	--	--
Moxifloxacin	800mg daily	All PK Visits	UGT1A1	rs3064744	TATA>TA	--	--	1.69 (1.04-2.22)	--
Moxifloxacin	800mg daily	All PK Visits	ABCB1*2B	rs9282563	G>A	1.69 (1.04-2.22)	--	--	--
Moxifloxacin	800mg daily	First PK Visit	SLCO1B1	rs4149015	G>A	0.72 (0.66-2.08)	--	--	--
Moxifloxacin	800mg daily	First PK Visit	UGT1A1	rs3064744	TATA>TA	--	--	0.72 (0.66-2.08)	--
Moxifloxacin	800mg daily	First PK Visit	UGT1A1	rs4148323	G>A	0.72 (0.66-2.08)	--	--	--
Moxifloxacin	800mg daily	First PK Visit	ABCB1*2B	rs9282563	G>A	0.72 (0.66-2.08)	--	--	--
Moxifloxacin	800mg daily	First PK Visit	UGT1A1*6	rs4148323	G>A	--	--	0.72 (0.66-2.08)	--
Linezolid	600mg daily (Normalized)	All PK Visits	ABCB1*2B	rs9282563	G>A	2.00 (0.80-4.08)	--	--	--
Linezolid	600mg daily (Normalized)	First PK Visit	ABCB1*2B	rs9282563	G>A	2.14 (0.86-4.61)	--	--	--
Moxifloxacin	600mg daily (Normalized)	All PK Visits	UGT1A1	rs3064744	TATA>TA	--	--	1.18 (0.72-1.88)	--
Moxifloxacin	600mg daily (Normalized)	First PK Visit	UGT1A1	rs3064744	TATA>TA	--	--	1.02 (0.68-1.53)	--
