## Supplementary Table 5 for "Nanopore sequencing panel for saliva-based host pharmacogenomic screening in anti-tubercular therapy"

### Sheet: Table
Supplementary table 5: List of associations between pharmacogenetic markers and treatment‑related toxicities in the clinical cohort
Drug	Toxicity	Polymorphism	Homozygous Reference, n (%)	Heterozygous, n (%)	Homozygous Alternate, n (%)	Kruskal-Wallis p-value	Cochran-Armitage Trend p-value
Linezolid	Vision Loss (Grade 3+)	ABCB1 rs1045642 A>G	0 (0)	0 (0)	2/26 (7.7)	0.002	0.0074
Linezolid	Any Linezolid-Associated Toxicity	ABCB1 rs1045642 A>G	21/89 (23.6)	26/72 (36.1)	11/26 (42.3)	0.096	0.0332
Moxifloxacin	Joint Pain (Any)	ABCB1 rs1045642 A>G	28/83 (33.7)	29/69 (42)	10/24 (41.7)	0.537	0.3253
Linezolid	Vision Loss (Any)	ABCB1 rs1045642 A>G	1/91 (1.1)	0 (0)	0 (0)	0.577	0.3462
Moxifloxacin	Liver Injury (Any)	ABCB1 rs1045642 A>G	2/83 (2.4)	1/71 (1.4)	0 (0)	0.71	0.4035
Linezolid	Neuropathy (Any)	ABCB1 rs1045642 A>G	34/89 (38.2)	24/72 (33.3)	13/26 (50)	0.325	0.5344
Moxifloxacin	Any Moxifloxacin-Associated Toxicity	ABCB1 rs1045642 A>G	10/83 (12)	14/69 (20.3)	3/24 (12.5)	0.345	0.5422
Linezolid	Cytopenias (Any)	ABCB1 rs1045642 A>G	68/88 (77.3)	66/72 (91.7)	19/26 (73.1)	0.026	0.5879
Moxifloxacin	Liver Injury (Grade 3+)	ABCB1 rs1045642 A>G	3/83 (3.6)	4/69 (5.8)	1/24 (4.2)	0.81	0.726
Moxifloxacin	Joint Pain (Grade 3+)	ABCB1 rs1045642 A>G	1/83 (1.2)	1/71 (1.4)	0 (0)	0.845	0.7324
Moxifloxacin	QTc Prolongation (Grade 3+)	ABCB1 rs1045642 A>G	3/29 (10.3)	4/23 (17.4)	0 (0)	0.405	0.753
Linezolid	Cytopenias (Grade 3+)	ABCB1 rs1045642 A>G	8/88 (9.1)	8/72 (11.1)	2/26 (7.7)	0.852	1
Linezolid	Vision Loss (Grade 3+)	ABCB1 rs1128503 A>G	0 (0)	1/91 (1.1)	1/16 (6.2)	0.086	0.0562
Linezolid	Any Linezolid-Associated Toxicity	ABCB1 rs1128503 A>G	20/81 (24.7)	33/90 (36.7)	5/16 (31.2)	0.241	0.1959
Linezolid	Cytopenias (Grade 3+)	ABCB1 rs1128503 A>G	5/81 (6.2)	11/90 (12.2)	2/16 (12.5)	0.391	0.2005
Linezolid	Vision Loss (Any)	ABCB1 rs1128503 A>G	1/83 (1.2)	0 (0)	0 (0)	0.52	0.2954
Linezolid	Neuropathy (Any)	ABCB1 rs1128503 A>G	29/81 (35.8)	34/90 (37.8)	8/16 (50)	0.566	0.3795
Linezolid	Cytopenias (Any)	ABCB1 rs1128503 A>G	63/80 (78.8)	79/90 (87.8)	11/16 (68.8)	0.104	0.8443
Linezolid	Vision Loss (Grade 3+)	ABCB1 rs1128503 A>G	0 (0)	1/77 (1.3)	1/14 (7.1)	0.052	0.0346
Moxifloxacin	Liver Injury (Any)	ABCB1 rs1128503 A>G	3/91 (3.3)	0 (0)	0 (0)	0.25	0.1215
Moxifloxacin	Joint Pain (Grade 3+)	ABCB1 rs1128503 A>G	0 (0)	2/74 (2.7)	0 (0)	0.25	0.271
Linezolid	Neuropathy (Any)	ABCB1 rs1128503 A>G	33/96 (34.4)	32/77 (41.6)	6/14 (42.9)	0.582	0.3222
Linezolid	Vision Loss (Any)	ABCB1 rs1128503 A>G	1/100 (1)	0 (0)	0 (0)	0.623	0.3685
Moxifloxacin	Any Moxifloxacin-Associated Toxicity	ABCB1 rs1128503 A>G	11/92 (12)	15/74 (20.3)	1/10 (10)	0.301	0.3702
Moxifloxacin	QTc Prolongation (Grade 3+)	ABCB1 rs1128503 A>G	4/26 (15.4)	3/30 (10)	0 (0)	0.624	0.3798
Linezolid	Any Linezolid-Associated Toxicity	ABCB1 rs1128503 A>G	27/96 (28.1)	26/77 (33.8)	5/14 (35.7)	0.675	0.3884
Linezolid	Cytopenias (Any)	ABCB1 rs1128503 A>G	76/95 (80)	67/77 (87)	10/14 (71.4)	0.268	0.8479
Moxifloxacin	Liver Injury (Grade 3+)	ABCB1 rs1128503 A>G	4/93 (4.3)	4/74 (5.4)	0 (0)	0.738	0.8812
Linezolid	Cytopenias (Grade 3+)	ABCB1 rs1128503 A>G	10/95 (10.5)	6/77 (7.8)	2/14 (14.3)	0.695	0.9493
Moxifloxacin	Joint Pain (Any)	ABCB1 rs1128503 A>G	34/92 (37)	30/74 (40.5)	3/10 (30)	0.774	0.9556
Linezolid	Any Linezolid-Associated Toxicity	ABCB1 rs1128503 A>G	51/175 (29.1)	7/12 (58.3)	--	0.035	0.0344
Moxifloxacin	Liver Injury (Any)	ABCB1 rs1128503 A>G	2/167 (1.2)	1/ (10)	--	0.037	0.0362
Linezolid	Cytopenias (Grade 3+)	ABCB1 rs2032582 A>T	15/174 (8.6)	3/12 (25)	--	0.064	0.0634
Moxifloxacin	Joint Pain (Any)	ABCB1 rs2032582 A>T	61/166 (36.7)	6/10 (60)	--	0.142	0.1414
Moxifloxacin	QTc Prolongation (Grade 3+)	ABCB1 rs2032582 A>T	6/57 (10.5)	1/3 (33.3)	--	0.234	0.2304
Linezolid	Neuropathy (Any)	ABCB1 rs2032582 A>T	68/175 (38.9)	3/12 (25)	--	0.34	0.3386
Linezolid	Cytopenias (Any)	ABCB1 rs2032582 A>T	142/174 (81.6)	11/12 (91.7)	--	0.379	0.3777
Moxifloxacin	Liver Injury (Grade 3+)	ABCB1 rs2032582 A>T	7/167 (4.2)	1/10 (10)	--	0.395	0.3904
Moxifloxacin	Any Moxifloxacin-Associated Toxicity	ABCB1 rs2032582 A>T	26/166 (15.7)	1/10 (10)	--	0.63	0.6294
Linezolid	Vision Loss (Grade 3+)	ABCB1 rs2032582 A>T	2/182 (1.1)	0 (0)	--	0.71	0.704
Moxifloxacin	Joint Pain (Grade 3+)	ABCB1 rs2032582 A>T	2/167 (1.2)	0 (0)	--	0.728	0.7278
Linezolid	Vision Loss (Any)	ABCB1 rs2032582 A>T	1/167 (0.6)	0 (0)	--	0.793	0.7969
Linezolid	Vision Loss (Grade 3+)	ABCB1*2 rs1128503 A>G	0 (0)	1/91 (1.1)	1/17 (5.9)	0.101	0.0586
Moxifloxacin	Joint Pain (Any)	ABCB1*2 rs1128503 A>G	24/77 (31.2)	37/84 (44)	6/15 (40)	0.242	0.1684
Linezolid	Neuropathy (Any)	ABCB1*2 rs1128503 A>G	29/82 (35.4)	33/88 (37.5)	9/17 (52.9)	0.396	0.27
Linezolid	Vision Loss (Any)	ABCB1*2 rs1128503 A>G	1/83 (1.2)	0 (0)	0 (0)	0.527	0.302
Linezolid	Any Linezolid-Associated Toxicity	ABCB1*2 rs1128503 A>G	21/82 (25.6)	32/88 (36.4)	5/17 (29.4)	0.316	0.3035
Linezolid	Cytopenias (Grade 3+)	ABCB1*2 rs1128503 A>G	6/81 (7.4)	10/88 (11.4)	2/17 (11.8)	0.656	0.3947
Moxifloxacin	Joint Pain (Grade 3+)	ABCB1*2 rs1128503 A>G	0 (0)	2/83 (2.4)	0 (0)	0.332	0.4305
Moxifloxacin	QTc Prolongation (Grade 3+)	ABCB1*2 rs1128503 A>G	3/23 (13)	4/32 (12.5)	0 (0)	0.7	0.5554
Moxifloxacin	Liver Injury (Grade 3+)	ABCB1*2 rs1128503 A>G	2/77 (2.6)	6/85 (7.1)	0 (0)	0.262	0.645
Linezolid	Cytopenias (Any)	ABCB1*2 rs1128503 A>G	64/81 (79)	77/88 (87.5)	12/17 (70.6)	0.149	0.8464
Moxifloxacin	Any Moxifloxacin-Associated Toxicity	ABCB1*2 rs1128503 A>G	10/77 (13)	16/84 (19)	1/15 (6.7)	0.354	0.8655
Moxifloxacin	Liver Injury (Any)	ABCB1*2 rs1128503 A>G	1/77 (1.3)	2/83 (2.4)	0 (0)	0.755	0.9539
Moxifloxacin	Joint Pain (Any)	ABCB1*2B rs9282563 G>A	66/175 (37.7)	1/1 (100)	--	0.202	0.2009
Moxifloxacin	Any Moxifloxacin-Associated Toxicity	ABCB1*2B rs9282563 G>A	27/175 (15.4)	0 (0)	--	0.67	0.6695
Moxifloxacin	Liver Injury (Grade 3+)	ABCB1*2B rs9282563 G>A	8/174 (4.6)	0 (0)	--	0.827	0.8263
Moxifloxacin	Liver Injury (Any)	ABCB1*2B rs9282563 G>A	3/176 (1.7)	0 (0)	--	0.895	0.8952
Moxifloxacin	Joint Pain (Grade 3+)	ABCB1*2B rs9282563 G>A	2/182 (1.1)	0 (0)	--	0.915	0.9161
Moxifloxacin	QTc Prolongation (Grade 3+)	ABCB1*2B rs9282563 G>A	7/59 (11.9)	0 (0)	--	0.716	--
Linezolid	Neuropathy (Any)	ABCB1*2B rs9282563 G>A	71/187 (38)	--	--	--	--
Linezolid	Vision Loss (Any)	ABCB1*2B rs9282563 G>A	1/200 (0.5)	--	--	--	--
Linezolid	Vision Loss (Grade 3+)	ABCB1*2B rs9282563 G>A	2/182 (1.1)	--	--	--	--
Linezolid	Cytopenias (Any)	ABCB1*2B rs9282563 G>A	153/186 (82.3)	--	--	--	--
Linezolid	Cytopenias (Grade 3+)	ABCB1*2B rs9282563 G>A	18/186 (9.7)	--	--	--	--
Linezolid	Any Linezolid-Associated Toxicity	ABCB1*2B rs9282563 G>A	58/187 (31)	--	--	--	--
Linezolid	Vision Loss (Grade 3+)	ABCB1*7 rs2032582 A>C	0 (0)	1/71 (1.4)	1/13 (7.7)	0.039	0.0292
Moxifloxacin	Liver Injury (Any)	ABCB1*7 rs2032582 A>C	3/97 (3.1)	0 (0)	0 (0)	0.282	0.1361
Linezolid	Any Linezolid-Associated Toxicity	ABCB1*7 rs2032582 A>C	27/100 (27)	26/74 (35.1)	5/13 (38.5)	0.434	0.2058
Moxifloxacin	Joint Pain (Grade 3+)	ABCB1*7 rs2032582 A>C	0 (0)	2 (2.8)	0 (0)	0.226	0.2362
Moxifloxacin	Any Moxifloxacin-Associated Toxicity	ABCB1*7 rs2032582 A>C	11/96 (11.5)	15/71 (21.1)	1/9 (11.1)	0.218	0.2382
Linezolid	Vision Loss (Any)	ABCB1*7 rs2032582 A>C	1/100 (1)	0 (0)	0 (0)	0.647	0.3865
Linezolid	Neuropathy (Any)	ABCB1*7 rs2032582 A>C	36/100 (36)	29/74 (39.2)	6/13 (46.2)	0.749	0.4632
Moxifloxacin	QTc Prolongation (Grade 3+)	ABCB1*7 rs2032582 A>C	4/28 (14.3)	3/28 (10.7)	0 (0)	0.695	0.4791
Linezolid	Cytopenias (Any)	ABCB1*7 rs2032582 A>C	78/99 (78.8)	66/74 (89.2)	9/13 (69.2)	0.094	0.5916
Moxifloxacin	Joint Pain (Any)	ABCB1*7 rs2032582 A>C	35/96 (36.5)	29/71 (40.8)	3/9 (33.3)	0.81	0.7697
Linezolid	Cytopenias (Grade 3+)	ABCB1*7 rs2032582 A>C	10/99 (10.1)	6/74 (8.1)	2/13 (15.4)	0.701	0.8979
Moxifloxacin	Liver Injury (Grade 3+)	ABCB1*7 rs2032582 A>C	4/95 (4.2)	4/71 (5.6)	0 (0)	0.722	0.9667
Moxifloxacin	Joint Pain (Any)	ABCB1*7 rs2032582 A>T	60/165 (36.4)	5/9 (55.6)	2/2 (100)	0.1	0.0372
Linezolid	Cytopenias (Grade 3+)	ABCB1*7 rs2032582 A>T	15/172 (8.7)	2/10 (20)	1/3 (33.3)	0.19	0.0694
Moxifloxacin	Liver Injury (Any)	ABCB1*7 rs2032582 A>T	2/167 (1.2)	1/9 (11.1)	0 (0)	0.082	0.13
Linezolid	Any Linezolid-Associated Toxicity	ABCB1*7 rs2032582 A>T	51/174 (29.3)	6/10 (60)	1/3 (33.3)	0.126	0.1483
Linezolid	Neuropathy (Any)	ABCB1*7 rs2032582 A>T	68/174 (39.1)	3/10 (30)	0 (0)	0.335	0.163
Moxifloxacin	Any Moxifloxacin-Associated Toxicity	ABCB1*7 rs2032582 A>T	26/165 (15.8)	1/9 (11.1)	0 (0)	0.777	0.4909
Moxifloxacin	QTc Prolongation (Grade 3+)	ABCB1*7 rs2032582 A>T	6/56 (10.7)	1/3 (33.3)	0 (0)	0.467	0.613
Moxifloxacin	Liver Injury (Grade 3+)	ABCB1*7 rs2032582 A>T	7/167 (4.2)	1/9 (11.1)	0 (0)	0.601	0.6165
Linezolid	Vision Loss (Grade 3+)	ABCB1*7 rs2032582 A>T	2/182 (1.1)	0 (0)	0 (0)	0.928	0.7099
Moxifloxacin	Joint Pain (Grade 3+)	ABCB1*7 rs2032582 A>T	2/167 (1.2)	0 (0)	0 (0)	0.935	0.7294
Linezolid	Vision Loss (Any)	ABCB1*7 rs2032582 A>T	1/167 (0.6)	0 (0)	0 (0)	0.963	0.7921
Linezolid	Cytopenias (Any)	ABCB1*7 rs2032582 A>T	142/173 (82.1)	9/10 (90)	2/3 (66.7)	0.635	0.9259
Clofazimine	Hyperpigmentation	CNTN5 rs75285763 A>G	103/187 (55.1)	--	--	--	--
Clofazimine	QTc Prolongation (Grade 3+)	CNTN5 rs75285763 A>G	10/65 (15.4)	--	--	--	--
Ethambutol	Vision Loss (Any)	CYP1A2 rs2472304 G>A	1/59 (1.7)	0 (0)	0 (0)	0.799	--
Linezolid	Cytopenias (Grade 3+)	CYP3A5 rs776746 T>C	1/17 (5.9)	14/81 (17.3)	3/88 (3.4)	0.008	0.0619
Bedaquiline	Any Bedaquiline-Associated Toxicity	CYP3A5 rs776746 T>C	3/12 (25)	7/38 (18.4)	3/41 (7.3)	0.197	0.0735
Linezolid	Any Linezolid-Associated Toxicity	CYP3A5 rs776746 T>C	7/17 (41.2)	29/82 (35.4)	22/88 (25)	0.221	0.0857
Linezolid	Cytopenias (Any)	CYP3A5 rs776746 T>C	15/17 (88.2)	67/81 (82.7)	71/88 (80.7)	0.75	0.476
Bedaquiline	Liver Injury (Grade 3+)	CYP3A5 rs776746 T>C	0 (0)	2/38 (5.3)	0 (0)	0.244	0.5111
Linezolid	Vision Loss (Any)	CYP3A5 rs776746 T>C	0 (0)	1/83 (1.2)	0 (0)	0.527	0.5501
Linezolid	Neuropathy (Any)	CYP3A5 rs776746 T>C	7/17 (41.2)	32/82 (39)	32/88 (36.4)	0.901	0.648
Bedaquiline	QTc Prolongation (Grade 3+)	CYP3A5 rs776746 T>C	1/2 (50)	0 (0)	2/15 (13.3)	0.157	0.7348
Linezolid	Vision Loss (Grade 3+)	CYP3A5 rs776746 T>C	0 (0)	1/83 (1.2)	1/91 (1.1)	0.903	0.7935
Bedaquiline	Liver Injury (Grade 3+)	ERCC1A rs11615 A>G	2/91 (2.2)	--	--	--	--
Bedaquiline	QTc Prolongation (Grade 3+)	ERCC1A rs11615 A>G	3/25 (12)	--	--	--	--
Bedaquiline	Any Bedaquiline-Associated Toxicity	ERCC1A rs11615 A>G	13/91 (14.3)	--	--	--	--
Linezolid	Vision Loss (Any)	Mitochondrial DNA 2706 A>G	0 (0)	1/2 (50)	0 (0)	0	0.0547
Linezolid	Cytopenias (Grade 3+)	Mitochondrial DNA 2706 A>G	0 (0)	0 (0)	18/175 (10.3)	0.505	0.2528
Linezolid	Any Linezolid-Associated Toxicity	Mitochondrial DNA 2706 A>G	2/10 (20)	0 (0)	56/175 (32)	0.464	0.3309
Linezolid	Neuropathy (Any)	Mitochondrial DNA 2706 A>G	5/10 (50)	1/2 (50)	65/175 (37.1)	0.676	0.3849
Linezolid	Cytopenias (Any)	Mitochondrial DNA 2706 A>G	9/10 (90)	2/2 (100)	142/174 (81.6)	0.642	0.4274
Linezolid	Vision Loss (Grade 3+)	Mitochondrial DNA 2706 A>G	0 (0)	0 (0)	2/182 (1.1)	0.933	0.7209
Ethambutol	Vision Loss (Any)	OPA1 rs1061648 A>G	0 (0)	1/42 (2.4)	0 (0)	0.592	--
Bedaquiline	QTc Prolongation (Grade 3+)	RFX4A rs763450 A>G	0 (0)	2/14 (14.3)	1/3 (33.3)	0.308	0.061
Bedaquiline	Liver Injury (Grade 3+)	OPA1 rs1061648 A>G	1/40 (2.5)	1/43 (2.3)	0 (0)	0.906	0.7385
Bedaquiline	Any Bedaquiline-Associated Toxicity	OPA1 rs1061648 A>G	6/40 (15)	5/43 (11.6)	2/8 (25)	0.605	0.7876
Bedaquiline	QTc Prolongation (Grade 3+)	RIC8B rs7977247 T>C	0 (0)	1/13 (7.7)	2/6 (33.3)	0.175	0.0756
Bedaquiline	Any Bedaquiline-Associated Toxicity	RIC8B rs7977247 T>C	3/23 (13)	7/79 (14.3)	3/19 (15.8)	0.969	0.8007
Bedaquiline	Liver Injury (Grade 3+)	RIC8B rs7977247 T>C	0 (0)	2/49 (4.1)	0 (0)	0.42	0.9261
Moxifloxacin	Joint Pain (Any)	SLCO1B1 rs4149015 G>A	65/165 (39.4)	2/11 (18.2)	--	0.162	0.1606
Moxifloxacin	Any Moxifloxacin-Associated Toxicity	SLCO1B1 rs4149015 G>A	24/166 (14.5)	3/11 (27.3)	--	0.258	0.2523
Moxifloxacin	Liver Injury (Grade 3+)	SLCO1B1 rs4149015 G>A	8/167 (4.8)	0 (0)	--	0.456	0.4576
Moxifloxacin	QTc Prolongation (Grade 3+)	SLCO1B1 rs4149015 G>A	7/59 (11.9)	0 (0)	--	0.716	0.465
Moxifloxacin	Liver Injury (Any)	SLCO1B1 rs4149015 G>A	3/167 (1.8)	0 (0)	--	0.653	0.6539
Moxifloxacin	Joint Pain (Grade 3+)	SLCO1B1 rs4149015 G>A	2/167 (1.2)	0 (0)	--	0.714	0.7151
Moxifloxacin	Any Moxifloxacin-Associated Toxicity	UG1A1*6 rs4148323 G>A	0 (0)	3/7 (42.9)	24/168 (14.3)	0.112	0.0403
Moxifloxacin	Joint Pain (Any)	UG1A1*6 rs4148323 G>A	0 (0)	5/7 (71.4)	62/168 (36.9)	0.136	0.0656
Moxifloxacin	Liver Injury (Grade 3+)	UG1A1*6 rs4148323 G>A	0 (0)	1/7 (14.3)	7/167 (4.2)	0.444	0.2116
Moxifloxacin	QTc Prolongation (Grade 3+)	UG1A1*6 rs4148323 G>A	--	0 (0)	7/57 (12.3)	0.522	0.5976
Moxifloxacin	Liver Injury (Any)	UG1A1*6 rs4148323 G>A	0 (0)	0 (0)	3167/ (1.8)	0.93	0.7206
Moxifloxacin	Joint Pain (Grade 3+)	UG1A1*6 rs4148323 G>A	0 (0)	0 (0)	2/167(1.2)	0.953	0.7709
Moxifloxacin	Joint Pain (Any)	UGT1A rs3064744 TATA>TA	--	--	67/176 (38.1)	--	--
Moxifloxacin	Joint Pain (Grade 3+)	UGT1A rs3064744 TATA>TA	--	--	2/182 (1.1)	--	--
Moxifloxacin	Liver Injury (Any)	UGT1A rs3064744 TATA>TA	--	--	3/176 (1.7)	--	--
Moxifloxacin	Liver Injury (Grade 3+)	UGT1A rs3064744 TATA>TA	--	--	8/178 (4.5)	--	--
Moxifloxacin	QTc Prolongation (Grade 3+)	UGT1A rs3064744 TATA>TA	--	--	7/60 (11.7)	--	--
Moxifloxacin	Any Moxifloxacin-Associated Toxicity	UGT1A rs3064744 TATA>TA	--	--	27/176 (15.3)	--	--
Moxifloxacin	Joint Pain (Any)	UGT1A rs3755319 A>C	8/30 (26.7)	34/83 (41)	25/63 (39.7)	0.367	0.3267
Moxifloxacin	QTc Prolongation (Grade 3+)	UGT1A rs3755319 A>C	1/12 (8.3)	3/30 (10)	3/18 (16.7)	0.728	0.4552
Moxifloxacin	Any Moxifloxacin-Associated Toxicity	UGT1A rs3755319 A>C	4/30 (13.3)	16/83 (19.3)	7/63 (11.1)	0.379	0.5391
Moxifloxacin	Liver Injury (Any)	UGT1A rs3755319 A>C	0 (0)	3/83 (3.6)	0 (0)	0.183	0.6409
Moxifloxacin	Joint Pain (Grade 3+)	UGT1A rs3755319 A>C	0 (0)	2/83 (2.4)	0 (0)	0.324	0.7042
Moxifloxacin	Liver Injury (Grade 3+)	UGT1A rs3755319 A>C	1/30 (3.3)	5/83 (6)	2/62 (3.2)	0.674	0.8113
Moxifloxacin	Any Moxifloxacin-Associated Toxicity	UGT1A rs4148323 G>A	24/168 (14.3)	3/7 (42.9)	0 (0)	0.112	0.0403
Moxifloxacin	Joint Pain (Any)	UGT1A rs4148323 G>A	62/168 (36.9)	5/7 (71.4)	0 (0)	0.136	0.0656
Moxifloxacin	Liver Injury (Grade 3+)	UGT1A rs4148323 G>A	7/167 (4.2)	1/7 (14.3)	0 (0)	0.444	0.2116
Moxifloxacin	QTc Prolongation (Grade 3+)	UGT1A rs4148323 G>A	7/52 (12.3)	0 (0)	--	0.522	0.5976
Moxifloxacin	Liver Injury (Any)	UGT1A rs4148323 G>A	3/167 (1.8)	0 (0)	0 (0)	0.93	0.7206
Moxifloxacin	Joint Pain (Grade 3+)	UGT1A rs4148323 G>A	2/167 (1.2)	0 (0)	0 (0)	0.953	0.7709
Clofazimine	Hyperpigmentation	VKORC1 rs8050894 C>G	78/128 (60.9)	21/53 (39.6)	4/6 (66.7)	0.028	0.0637
Clofazimine	QTc Prolongation (Grade 3+)	VKORC1 rs8050894 C>G	6/37 (16.2)	4/26 (15.4)	0 (0)	0.828	0.704
Clofazimine	Hyperpigmentation	VKORC1 rs9923231 C>T	82/135 (60.7)	18/46 (39.1)	3/6 (50)	0.039	0.0267
Clofazimine	QTc Prolongation (Grade 3+)	VKORC1 rs9923231 C>T	6/40 (15)	3/22 (13.6)	1/3 (33.3)	0.675	0.6821
